# Germline pathogenic variation impacts somatic alterations and patient outcomes in pediatric CNS tumors

**DOI:** 10.1101/2025.02.04.25321499

**Authors:** Ryan J. Corbett, Rebecca S. Kaufman, Shelly W. McQuaid, Zalman Vaksman, Saksham Phul, Miguel A. Brown, Jennifer L. Mason, Sebastian M. Waszak, Bo Zhang, Chuwei Zhong, Emily Blauel, Heena Desai, Ryan Hausler, Ammar S. Naqvi, Jessica M. Daggett, Alex Sickler, Evan C. Cresswell-Clay, Patricia J. Sullivan, Antonia Chroni, Zhuangzhuang Geng, Elizabeth M. Gonzalez, Yuankun Zhu, Allison P. Heath, Marilyn Li, Penn Medicine BioBank, Regeneron Genetics Center, Phillip B. Storm, Adam C. Resnick, Kara N. Maxwell, Kristina A. Cole, Angela J. Waanders, Miriam Bornhorst, Suzanne P. MacFarland, Jo Lynne Rokita, Sharon J. Diskin

## Abstract

The contribution of rare pathogenic/likely pathogenic (P/LP) germline variants to pediatric central nervous system (CNS) tumor development remains understudied. Here, we characterized the prevalence and clinical significance of germline P/LP variants in cancer predisposition genes across 830 CNS tumor patients from the Pediatric Brain Tumor Atlas (PBTA). We identified germline P/LP variants in 23.3% (193/830) of patients and the majority (137/193) lacked clinical reporting of genetic tumor syndromes. Among P/LP carriers, 34.6% had putative somatic second hits or loss of function tumor alterations. Finally, we linked pathogenic germline variation with novel somatic events and patient survival to highlight the impact of germline variation on tumorigenesis and patient outcomes.
