## Supplementary material for "Germline pathogenic variation impacts somatic alterations and patient outcomes in pediatric CNS tumors": TableS1

### Sheet: Sheet1
Table S1. Known CNS tumor predisposition syndromes
Syndrome	Associated Genes	Mode of Inheritance	Associated pediatric CNS tumors	Recognized in WHO classification of CNS tumors (2021)	Citation
Neurofibromatosis type 1	NF1	Autosomal dominant	neurofibroma, plexiform neurofibromas, malignant peripheral nerve sheath tumors, hybrid neurofibroma/schwannoma	Yes	Wallace et al. 1990; Viskochil et al. 1990; Cawthon et al. 1990
Neurofibromatosis type 2	NF2	Autosomal dominant	schwannomas, meningiomas, hybrid neurofibroma/schwannoma	Yes	Evans et al. 1998
Schwannomatosis	LZTR1, SMARCB1	Autosomal dominant	schwannomas, hybrid neurofibroma/schwannoma	Yes	MacCollin et al. 1996
Von Hippel-Lindau syndrome	VHL	Autosomal dominant	Hemangioblastoma	Yes	Maher et al. 1990
Tuberous sclerosis	TSC1 or TSC2	Autosomal dominant	subependymal giant cell astrocytoma	Yes	Young & Povey 1998
Li-Fraumeni syndrome	TP53	Autosomal dominant	Choroid plexus carcinoma, glioblastoma, astrocytoma, SHH-activated medulloblastoma	Yes	Li & Fraumeni 1969
Cowden syndrome	PTEN	Autosomal dominant	Dysplastic cerebellar gangliocytoma	Yes	Lloyd & Dennis 1963
Lynch syndrome	MLH1, MSH2, MSH6, PMS2, EPCAM	Autosomal dominant	glioblastoma, astrocytoma, oligodendroglioma	Yes	Bronner et al. 1994; Fishel et al. 1994; Miyaki et al. 1997; Nicolaides et al. 1994
Constitutional mismatch repair deficiency syndrome	Biallelic inactivation of MLH1, MSH2, MSH6, or PMS2	Autosomal recessive	glioblastoma	Yes	Wimmer et al. 2014
Familial adenomatous polyposis 1	APC	Autosomal dominant	WNT-activated medulloblastoma	Yes	Surun et al. 2020
Naevoid basal cell carcinoma (Gorlin) syndrome	PTCH1, PTCH2, SUFU	Autosomal dominant	SHH-activated medulloblastoma	Yes	Gorlin & Goltz 1960
Rhabdoid tumor predisposition syndrome	SMARCB1, SMARCA4	Autosomal dominant	Rhabdoid tumors	Yes	Eaton et al. 2011
Carney complex	PRKAR1A	Autosomal dominant	Malignant melanocytic nerve sheath tumor	Yes	Carney et al. 1985
DICER1 syndrome	DICER1	Autosomal dominant	Embryonal tumor with multilayered rosettes lacking C19MC alteration, Pineoblastoma, pituitary blastoma, primary intracranial sarcoma	Yes	Bahubeshi et al. 2010
DROSHA-associated tumor predisposition	DROSHA	Autosomal dominant	Pineoblastoma, Wilms Tumor	No	Fiorca et al. 2025
Melanoma-astrocytoma syndrome	CDKN2A	Autosomal dominant	Astrocytomas	Yes	Kaufman et al. 1993
Familial retinoblastoma	RB1	Autosomal dominant	Pineal or suprasellar tumors	Yes	Knight et al. 1978
BAP1 tumor predisposition syndrome	BAP1	Autosomal dominant	Rhabdoid and/or papillary meningioma	Yes	Wiesner et al. 2011
Fanconi anemia	Biallelic inactivation of BRCA2 or PALB2	Autosomal recessive	SHH-activated medulloblastoma	Yes	Offit et al. 2003; Meyer et al. 2013
ELP1-medulloblastoma syndrome	ELP1	Autosomal dominant	SHH-activated medulloblastoma	Yes	Waszak et al. 2020
Gorlin-like syndrome	GPR161	Autosomal dominant	SHH-activated medulloblastoma	Yes	Begemann et al. 2019
Encephalocraniocutaneous lipomatosis	mosaic FGFR1	Autosomal dominant	low-grade gliomas, intracranial and intraspinal lipomas	Yes	Bennett et al. 2016
Noonan syndrome	PTPN11, SOS1, RAF1, RIT1	Autosomal dominant	low-grade gliomas, dysembryoplastic neuroepithelial tumors	Yes	Tartaglia et al. 2001; Kobayashi et al. 2010; Tartaglia et al. 2006
Multiple endocrine neoplasia	MEN1, RET, CDKN1B	Autosomal dominant	meningiomas, ependymomas	Yes	Chandrasekharappa et al. 1997; Donis-Keller et al. 1993; Pellegata et al. 2006
Familial isolated pituitary adenoma	AIP	Autosomal dominant	pituitary adenomas	No	Vierimaa et al. 2006
