## Supplementary material for "Germline pathogenic variation impacts somatic alterations and patient outcomes in pediatric CNS tumors": TableS3

### Sheet: TableS3
Table S3. Summary of cancer predisposition genes (CPGs)
Gene	Gene name	Location	Syndrome name	Mode of inheritance	Observed or associated cancers
ABCB11	ATP binding cassette, subfamily B, member 11	2q31.1	Progressive familial intrahepatic cholestasis	autosomal recessive	hepatocellular carcinoma
AIP	aryl hydrocarbon receptor interacting protein	11q13.2	Familial isolated pituitary adenoma	autosomal dominant	pituitiary tumors
AKT1	AKT SERINE/THREONINE KINASE 1	14q32.33	Proteus syndrome, Cowden syndrome	autosomal dominant	breast, thyroid, kidney, colorectal cancers, melanomas
ALK	Anaplastic lymphoma kinase	2p23.2-p23.1	Familial neuroblastoma	autosomal dominant	neuroblastoma
APC	APC, WNT signaling pathway regulator	5q22.2	Familial adenomatous polyposis; Turcot syndrome; Gardner syndrome	autosomal dominant	colorectal cancer, medulloblastoma, desmoid tumor, neuroblastoma
ARID5B	AT-rich interaction containing domain 5B	10q21.2	increased B-ALL susceptibility	autosomal dominant	acute lymphoblastic leukemia
ASXL1	ASXL transcriptional regulator 1	20q11.21	Bohring-Opiz syndrome	autosomal dominant	Wilms tumor
ATM	ATM serine/threonine kinase	11q22.3	Ataxia telangiectasia; Hereditary breast cancer	autosomal recessive; autosomal dominant	hematologic malignancies, breast cancer
ATRX	ATRX Chromatin Remodeler	Xq21.1	ATR-X syndrome	X-linked dominant	osteosarcoma
AXIN2	Axis inhibitor 2	17q24.1	Oligodentia-colorectal cancer syndrome	autosomal dominant	colorectal cancer
BAP1	BRCA1 associated protein 1	3p21.1	BAP1 tumor predisposition syndrome	autosomal dominant	skin cancer, uveal melanoma, malignant mesothelioma, clear cell renal cell carcinoma
BARD1	BRCA1 associated ring domain 1	2q35	Familial breast cancer	autosomal dominant	neuroblastoma, breast cancer
BLM	Bloom RecQ like helicase	15q26.1	Bloom syndrome	autosomal recessive	pan-cancer
BMPR1A	Bone morphogenetic protein receptor type 1A	10q23.2	Juvenile polyposis syndrome	autosomal dominant	colorectal cancer
BRAF	B-Raf proto-oncogene, serine/threonine kinase	7q34	Cardiofaciocutaneous syndrome	autosomal dominant	hematologic malignancies
BRCA1	BRCA1, DNA repair associated	17q21.31	Hereditary breast and ovarian cancer; Fanconi anemia complementation group S	autosomal dominant; autosomal recessive	breast cancer, ovarian cancer, prostate cancer, pancreatic cancer, colorectal cancer
BRCA2	BRCA2, DNA repair associated	13q13.1	Hereditary breast and ovarian cancer; Fanconi anemia complementation group D1	autosomal dominant; autosomal recessive	breast cancer, ovarian cancer, prostate cancer, pancreatic cancer, melanoma
BRIP1	BRCA1 interacting protein C-terminal helicase 1	17q23.2	Hereditary breast and ovarian cancer; Fanconi anemia complementation group J	autosomal dominant; autosomal recessive	breast cancer, neuroblastoma
BUB1B	BUB1 mitotic checkpoint serine/threonine kinase B	15q15.1	Mosaic variegated aneuploidy syndrome	autosomal recessive	rhabdomyosarcoma, Wilms tumor, leukemia
CASR	CALCIUM-SENSING RECEPTOR	3q13.33-q21.1	hypocalcemia, Familial isolated hyperparathyroidism	autosomal dominant	parathyroid carcinoma
CBL	Cbl proto-oncogene	11q23.3	Noonan syndrome-like disorder with or without juvenile myelomonocytic leukemia	autosomal dominant	juvenile myelomonocytic leukemia
CDC73	Cell division cycle 73	1q31.2	Hyperparathyroidism-jaw tumor syndrome	autosomal dominant	parathyroid cancer
CDH1	Cadherin 1	16q22.1	Hereditary diffuse gastric cancer	autosomal dominant	breast cancer, ovarian cancer, gastric cancer
CDK4	Cyclin dependent kinase 4	12q14.1	Hereditary melanoma	autosomal dominant	melanoma
CDKN1B	Cyclin dependent kinase inhibitor 1B	12p13.1	Multiple endocrine neoplasia 4	autosomal dominant	parathyroid cancer, pituitary adenoma
CDKN1C	Cyclin dependent kinase inhibitor 1C	11p15.4	Beckwith-Wiedemann syndrome	autosomal dominant	hepatoblastoma, Wilms tumor, neuroblastoma
CDKN2A	Cyclin dependent kinase inhibitor 2A	9p21.3	Familial malignant melanoma and tumors of the nervous system	autosomal dominant	melanoma, breast cancer, pancreatic cancer
CEBPA	CCAAT enhancer binding protein alpha	19q13.11	Familial acute myeloid leukemia	autosomal dominant	acute myeloid leukemia
CEBPE	CCAAT enhancer binding protein epsilon	14q11.2	Specific granule deficiency	autosomal recessive	acute myeloid leukemia
CHEK2	Checkpoint kinase 2	22q12.1	Li-Fraumeni syndrome	autosomal dominant	pan-cancer
COL7A1	Collagen type VII alpha 1 chain	3p21.31	Epidermolysis bullosa	autosomal dominant and autosomal recessive	squamous cell carcinoma
CREBBP	CREB binding protein	16p13.3	Rubenstein-Taybi syndrome	autosomal dominant	leukemia, brain tumors
CTNNA1	CATENIN, ALPHA-1	5q31.2	CTNNA1-related diffuse gastric and lobular breast cancer syndrome	autosomal dominant	gastric cancer, colon cancer, breast cancer
CYLD	CYLD lysine 63 deubiquitinase	16q12.1	Brooke-Spiegler syndrome	autosomal dominant	spiradenomas, trichoepitheliomas, cylindromas
DDB2	Damage specific DNA binding protein 2	11p11.2	Xeroderma pigmentosum group E	autosomal recessive	skin cancer
DDX41	DEAD-box helicase 41	5q35.3	Familial myeloproliferative/lymphoproliferative neoplasms	autosomal dominant	myeloid and lymphoid malignancies
DGCR8	DGCR8 microprocessor complex subunit	22q11.21	DGCR8-related tumor predisposition syndrome	autosomal dominant	pineoblastoma, Wilms tumor, multinodal gioter with schwannomatosis
DICER1	Dicer 1, ribonuclease III	14q32.13	DICER1 syndrome; Familial multinodular goiter	autosomal dominant	pleuropulmonary blastoma, cystic nephroma , ovarian sex cord tumor, pineoblastoma, Wilms tumor
DIS3L2	DIS3 like 3'-5' exoribonuclease 2	2q37.1	Perlman syndrome	autosomal recessive	Wilms tumor
DKC1	Dyskerin pseudouridine synthase 1	Xq28	Dyskeratosis congenita	X-linked recessive	myelodysplastic syndrome, leukemia, squamous cell carcinoma (head, neck, anal)
DOCK8	Dedicator of cytokinesis 8	9p24.3	HyperIgE syndrome	autosomal recessive	squamous cell carcinoma, lymphoma
DROSHA	drosha ribonuclease III	5p13.3	DROSHA-related tumor predisposition syndrome	autosomal dominant	pineoblastoma, Wilms tumor
EDNRB	Endothelin receptor type B	13q22.3	Waardenburg syndrome type 4A	autosomal dominant and autosomal recessive	melanoma
EGFR	Epidermal growth factor receptor	7p11.2	Susceptibility to non-small cell lung cancer	autosomal dominant	lung cancer
EGLN1	EGL9 FAMILY HYPOXIA-INDUCIBLE FACTOR 1	1q42.2	Familial erythrocytosis	autosomal dominant
ELANE	Elastase, neutrophil expressed	19p13.3	Severe congenital neutropenia	autosomal dominant	myelodysplastic syndrome, leukemia
ELP1	Elongator Acetyltransferase Complex Subunit 1	9q31.3	ELP1 medulloblastoma syndrome	autosomal dominant	medulloblastoma
EP300	E1A binding protein p300	22q13.2	Rubenstein-Taybi syndrome	autosomal dominant	leukemia, brain tumors
EPCAM	Epithelial cell adhesion molecule	2p21	Lynch syndrome	autosomal dominant	colorectal cancer
ERCC1	ERCC excision repair 1, endonuclease non-catalytic subunit	19q13.32	Cerebrooculofacioskeletal syndrome	autosomal recessive	(similar to xeroderma pigmentosum?)
ERCC2	ERCC excision repair 2, TFIIH core complex helicase subunit	19q13.32	Xeroderma pigmentosum group D	autosomal recessive	skin cancers, brain tumors, lung cancer
ERCC3	ERCC excision repair 3, TFIIH core complex helicase subunit	2q14.3	Xeroderma pigmentosum group B	autosomal recessive	skin cancers, brain tumors, lung cancer
ERCC4	ERCC excision repair 4, endonuclease catalytic subunit	16p13.12	Xeroderma pigmentosum group F; Fanconi anemia complementation group Q	autosomal recessive	skin cancers, brain tumors, lung cancer
ERCC5	ERCC excision repair 5, endonuclease	13q33.1	Xeroderma pigmentosum group G	autosomal recessive	skin cancers, brain tumors, lung cancer
ETV6	ETS variant 6	12p13.2	Thrombocytopenia 5	autosomal dominant	chronic eosinophilic leukemia
EXT1	Exostosin glycosyltransferase 1	8q24.11	Hereditary multiple osteochondromas	autosomal dominant	osteochondroma
EXT2	Exostosin glycosyltransferase 2	11p11.2	Hereditary multiple osteochondromas	autosomal dominant	osteochondroma
EZH2	Enhancer of zeste 2 polycomb repressive complex 2 subunit	7q36.1	Weaver syndrome	autosomal dominant	neuroblastoma
FANCA	Fanconi anemia complementation group A	16q24.3	Fanconi anemia complementation group A	autosomal recessive	acute myeloid leukemia, squamous cell carcinoma (head, neck, GI, genital)
FANCB	Fanconi anemia complementation group B	Xp22.2	Fanconi anemia complementation group B	autosomal recessive	acute myeloid leukemia, squamous cell carcinoma (head, neck, GI, genital)
FANCC	Fanconi anemia complementation group C	9q22.32	Fanconi anemia complementation group C	autosomal recessive	acute myeloid leukemia, squamous cell carcinoma (head, neck, GI, genital)
FANCD2	Fanconi anemia complementation group D2	3p25.3	Fanconi anemia complementation group D2	autosomal recessive	acute myeloid leukemia, squamous cell carcinoma (head, neck, GI, genital)
FANCE	Fanconi anemia complementation group E	6p21.31	Fanconi anemia complementation group E	autosomal recessive	acute myeloid leukemia, squamous cell carcinoma (head, neck, GI, genital)
FANCF	Fanconi anemia complementation group F	11p14.3	Fanconi anemia complementation group F	autosomal recessive	acute myeloid leukemia, squamous cell carcinoma (head, neck, GI, genital)
FANCG	Fanconi anemia complementation group G	9p13.3	Fanconi anemia complementation group G	autosomal recessive	acute myeloid leukemia, squamous cell carcinoma (head, neck, GI, genital)
FANCI	Fanconi anemia complementation group I	15q26.1	Fanconi anemia complementation group I	autosomal recessive	acute myeloid leukemia, squamous cell carcinoma (head, neck, GI, genital)
FANCL	Fanconi anemia complementation group L	2p16.1	Fanconi anemia complementation group L	autosomal recessive	acute myeloid leukemia, squamous cell carcinoma (head, neck, GI, genital)
FANCM	Fanconi anemia complementation group M	14q21.2	Fanconi anemia complementation group M	autosomal recessive	acute myeloid leukemia, squamous cell carcinoma (head, neck, GI, genital)
FAS	Fas cell surface death receptor	10q23.31	Autoimmune lymphoproliferative syndrome	autosomal dominant	lymphoma
FGFR1	Fibroblast Growth Factor Receptor 1	8p11.23	Pfeiffer syndrome type 1, Hartsfield-Bixler-Demyer syndrome	autosomal dominant	DNET
FGFR2	fibroblast growth factor receptor 2(FGFR2)	10q26.13	Apert syndrome; Crouzon syndrome; Pfeiffer syndrome	autosomal dominant	endometrial cancer, gastric cancer
FGFR3	fibroblast growth factor receptor 3(FGFR3)	4p16.3	Achondroplasia; Hypochondroplasia; Thanatophoric dysplasia;	autosomal dominant	bladder cancer, prostate cancer, testicular cancer, renal cell carcinoma, multiple myeloma, glioblastoma, squamous cell carcinoma (head, neck, lung)
FH	Fumarate hydratase	1q43	Hereditary leiomyomatosis and renal cancer syndrome	autosomal dominant	renal cell cancer, leiomyomas (skin, uterus)
FLCN	Folliculin	17p11.2	Birt-Hogg-Dube syndrome	autosomal dominant	renal cancer
G6PC3	Glucose-6-phosphatase catalytic subunit 3	17q21.31	Severe congenital neutropenia	autosomal recessive	myelodysplastic syndrome, leukemia
GATA2	GATA binding protein 2	3q21.3	Familial myelodysplasia and acute myeloid leukemia; Emberger syndrome	autosomal dominant	myelodysplastic syndrome, myeloid leukemias
GDNF	Glial cell derived neurotrophic factor	5p13.2	pheochromocytoma susceptibility	autosomal dominant	pheochromocytoma
GJB2	Gap junction protein beta 2	13q12.11	Keratosis-icthyosis-deafness syndrome	autosomal dominant	squamous cell carcinoma (mucus membranes)
GLI3	GLI-KRUPPEL FAMILY MEMBER 3	7p14.1	Acrocallosal syndrome, Greig cephalopolysyndactyly syndrome, Pallister-Hall syndrome	autosomal dominant
GNAS	GNAS Complex Locus	20q13.32	psuedopsuedohypoparathyroidism	autosomal dominant	medulloblastoma
GPC3	Glypican 3	Xq26.2	Simpson-Golabi-Behmel syndrome	X-linked recessive	Wilms tumor, neuroblastoma
GPC4	Glypican 4	Xq26.2	Simpson-Golabi-Behmel syndrome	X-linked recessive	Wilms tumor, neuroblastoma
GPR161	G Protein-Coupled Receptor 161	1q24.2	GPR161 syndrome	autosomal dominant	medulloblastoma, meningioma, basal cell carcinoma
GREM1	GREMLIN 1, DAN FAMILY BMP ANTAGONIST	15q13.3	Hereditary mixed polyposis syndrome	autosomal dominant	colorectal cancer
H19	H19 imprinted maternally expressed transcript	11p15.5	Beckwith-Wiedemann syndrome	autosomal dominant	Wilms tumor, hepatoblastoma, neuroblastoma
HABP2	Hyaluronan binding protein 2	10q25.3	Thyroid cancer, non-medullary	autosomal dominant	non-medullary thyroid cancer
HACE1	HECT domain and ankyrin repeat containing E3 ubiquitin protein ligase 1	6q16.3	Spastic Paraplegia and Psychomotor Retardation	autosomal recessive	Wilms tumor, neuroblastoma
HAX1	HCLS1 associated protein X-1	1q21.3	Severe congenital neutropenia	autosomal recessive	myelodysplastic syndrome, leukemia
HFE	Homeostatic iron regulator	6p22.2	Hereditary hemochromatosis	autosomal recessive	hepatocellular carcinoma
HMBS	Hydroxymethylbilane synthase	11q23.3	Porphyria	autosomal dominant	hepatocellular carcinoma
HOXB13	HOMEOBOX B13	17q21.32	Prostate cancer	autosomal dominant	Prostate cancer
HRAS	HRas proto-oncogene, GTPase	11p15.5	Costello syndrome	autosomal dominant	rhabdomyosarcoma, neuroblastoma, bladder cancer
IKZF1	IKAROS family zinc finger 1	7p12.2	Common variable immunodeficiency	autosomal dominant	B-cell acute lymphoblastic leukemia
ITK	IL2 inducible T-cell kinase	5q33.3	Lymphoproliferative syndrome	autosomal recessive	Hodgkin lymphoma
KCNQ1OT1	KCNQ1 overlapping transcript 1	11p15.5	Beckwith-Wiedemann syndrome	autosomal dominant	Wilms tumor, hepatoblastoma, neuroblastoma
KIF1B	KINESIN FAMILY MEMBER 1B	1p36.22	Neuroblastoma, Nonsyndromic paraganglioma, Charcot-Marie-Tooth disease	autosomal dominant	neuroblastoma
KIT	KIT proto-oncogene receptor tyrosine kinase	4q12	Familial gastrointestinal stromal tumors	autosomal dominant	gastrointestinal stromal tumors
KRAS	KRAS proto-oncogene, GTPase	12p12.1	Noonan syndrome	autosomal dominant	hematologic malignancies, neuroblastoma
L2HGDH	L-2-hydroxyglutaric acid	14q21.3	L-2-hydroxyglutaric aciduria	autosomal recessive	gliomatosis
LZTR1	Leucine zipper like transcription regulator 1	22q11.21	Noonan syndrome; Schwannomatosis	autsomal dominant	hematologic malignancies, schwannomas
MAP2K1	Mitogen-activated protein kinase kinase 1	15q22.31	Cardiofaciocutaneous syndrome	autosomal dominant	hematologic malignancies
MAP2K2	Mitogen-activated protein kinase kinase 2	19p13.3	Cardiofaciocutaneous syndrome	autosomal dominant	hematologic malignancies
MAX	MYC associated factor X	14q23.3	Hereditary paraganglioma/pheochromocytoma syndrome	autosomal dominant	pheochromocytoma
MEN1	Menin 1	11q13.1	Multiple endocrine neoplasia 1	autosomal dominant	parathyroid cancer, pituitary adenoma, pancreatic cancer
MET	MET proto-oncogene, receptor tyrosine kinase	7q31.2	Familial renal cell carcinoma papillary	autosomal dominant	papillary renal cell carcinoma
MITF	microphthalmia-associated transcription factor	3p12	Predisposition to melanoma	autosomal dominant	melanoma
MLF1	Myeloid leukemia factor 1	3q25.32	Familial myelodysplasia and acute myeloid leukemia	autosomal dominant	acute myeloid leukemia, neuroblastoma
MLH1	MutL homolog 1	3p22.2	Lynch syndrome; Mismatch repair deficiency syndrome	autosomal dominant; autosomal recessive	colorectal cancer, pan-cancer
MPL	MPL proto-oncogene, thrombopoietin receptor	1p34.2	Familial essential thrombocythemia	autosomal dominant	leukemia
MRE11	meiotic recombination 11 homolog A	11q21	Ataxia-Telangiectasia-like disorder	autosomal recessive	breast cancer, ovarian cancer
MSH2	MutS homolog 2	2p21-p16.3	Lynch syndrome; Mismatch repair deficiency syndrome; Hereditary non-polyposis colorectal cancer	autosomal dominant; autosomal recessive	colorectal cancer, pan-cancer
MSH3	MutS HOMOLOG 3	5q14.1	Familial adenomatous polyposis 4	autosomal dominant	colorectal cancer
MSH6	MutS homolog 6	2p16.3	Lynch syndrome; Mismatch repair deficiency syndrome; Hereditary non-polyposis colorectal cancer	autosomal dominant; autosomal recessive	colorectal cancer, pan-cancer
MTAP	Methylthioadenosine phosphorylase	9p21.3	Diaphyseal medullary stenosis with malignant fibrous histiocytoma	autosomal dominant	malignant fibrous histiocytoma, osteosarcoma
MUTYH	MutY DNA glycosylase	1p34.1	Familial adenomatous polyposis	autosomal recessive	colorectal cancer
NBN	Nibrin	8q21.3	Nijmegen breakage syndrome	autosomal recessive	non-Hodgkin lmphoma , medulloblastoma, glioma, rhabdomyosarcoma
NF1	Neurofibromin 1	17q11.2	Neurofibromatosis type 1	autosomal dominant	neurofibromas, malignant peripheral sheath tumors, juvenile myelomonocytic leukemia, neuroblastoma
NF2	Neurofibromin 2	22q12.2	Neurofibromatosis type 2	autosomal dominant	bilateral vestibular schwannomas, meningiomas, ependymomas
NHP2	NHP2 ribonucleoprotein	5q35.3	Dyskeratosis congenita	autosomal recessive	myelodysplastic syndrome, leukemia
NKX2-1	NKX2 homeobox 1	14q13.3	Brain-lung-thyroid syndrome	autsomal dominant	thyroid cancer, lung cancer
NOP10	NOP10 ribonucleoprotein	15q14	Dyskeratosis congenita	autosomal recessive	myelodysplastic syndrome, leukemia
NRAS	Neuroblastoma RAS viral oncogone homolog	1p13.2	Noonan syndrome	autosomal dominant	leukemia, neuroblastoma
NSD1	Nuclear receptor binding SET domain protein 1	5q35.5	Sotos syndrome	autosomal dominant	sacrococcygeal teratoma, neuroblastoma, presacral ganglioma, acute lymphoblastic leukemia
NTHL1	ENDONUCLEASE III-LIKE 1	16p13.3	familial adenomatous polyposis 3	autosomal recessive	colorectal cancers
NTRK1	Neurotrophic receptor tyrosine kinase 1	1q23.1	Familial medullary tyroid cancer	autosomal dominant	medullary thyroid carcinoma
PALB2	Partner and localizer of BRCA2	16p12.2	Hereditary breast cancer; Fanconi anemia complementation group N	autosomal dominant; autosomal recessive	breast cancer, pancreatic cancer, neuroblastoma
PAX5	Paired box 5	9p13.2	Susceptibility to acute lymphoblstic leukemia	autosomal dominant	acute lymphoblastic leukemia
PDGFRA	Platelet derived growth factor receptor alpha	4q12	PDGFRA syndrome	autosomal dominant	gastrointestinal stromal tumors
PHOX2B	Paired like homeobox 2b	4p13	Familial neuroblastoma	autosomal dominant	neuroblastoma
PIK3CA	PHOSPHATIDYLINOSITOL 3-KINASE, CATALYTIC, ALPHA	3q26.32	Klippel-Trenaunay syndrome, megalencephaly-capillary malformation syndrome, Cowden syndrome	autosomal dominant	Wilms tumor
PMS2	PMS1 homolog 2, mismatch repair system component	7p22.1	Lynch syndrome; Mismatch repair deficiency syndrome; Hereditary non-polyposis colorectal cancer	autosomal dominant; autosomal recessive	colorectal cancer, pan-cancer
POLD1	DNA polymerase delta 1, catalytic subunit	19q13.33	Polymerase proofreading associated polyposis	autosomal dominant	colorectal cancer
POLE	DNA polymerase epsilon, catalytic subunit	12q24.33	Polymerase proofreading associated polyposis	autosomal dominant	colorectal cancer
POLH	DNA polymerase eta	6p21.1	Xeroderma pigmentosum variant type	autosomal recessive	skin cancer
POT1	PROTECTION OF TELOMERES 1	7q31.33	POT1 tumor predisposition syndrome	autosomal dominant	melanomas, sarcomas, chronic lymphocytic leukemia, gliomas
PRF1	PERFORIN 1	10q22.1	familial hemophagocytic lymphohistiocytosis	autosomal recessive	leukemia, lymphoma
PRKAR1A	Protein kinase cAMP-dependent type I regulatory subunit alpha	17q24.2	Carney complex; Familial primary pigmented nodular adrenocortical disease	autosomal dominant	myxomas (cardiac, skin), thyroid cancer, sex cord-stromal tumor, pituitary adenoma, psammomatous melanotic schwannoma
PRSS1	Serine proteas 1	7q34	Hereditary pancreatitis	autosomal dominant	pancreatic cancer
PTCH1	Patched 1	9q22.32	Gorlin syndrome	autosomal dominant	basal cell carcinoma, keratocystic odontogenic tumors, medulloblastoma, fibroma (cardiac, ovarian)
PTCH2	PATCHED 2	1p34.1	Gorlin syndrome	autosomal dominant	basal cell carcinoma, keratocystic odontogenic tumors, medulloblastoma, fibroma (cardiac, ovarian)
PTEN	Phosphatase and tensin homolog	10q23.31	Cowden syndrome/PTEN hamartoma tumor syndrome	autosomal dominant	breast cancer, thyroid cancer, endometrial cancer
PTPN11	Protein tyrosine phosphatase, non-receptor type 11	12q24.13	Noonan syndrome	autosomal dominant	juvenile myelomonocytic leukemia, neuroblastoma
RAD51	RAD51 recombinase	15q15.1	Hereditary breast cancer	autosomal dominant	breast cancer
RAD51C	RAD51 paralog C	17q22	Hereditary breast cancer; Fanconi anemia complementation group O	autosomal dominant; autosomal recessive	breast cancer, ovarian cancer
RAD51D	RAD51 paralog D	17q12	Hereditary breast cancer	autosomal dominant	breast cancer, ovarian cancer
RAF1	Raf-1 proto-oncogene, serine/threonine kinase	3p25.2	Noonan syndrome	autosomal dominant	leukemia, neuroblastoma
RB1	RB transcriptional corepressor 1	13q14.2	Hereditary retinoblastoma	autosomal dominant	retinoblastoma, pineoblastoma, osteosarcoma, soft tissue sarcomas, melanoma
RECQL4	RecQ like helicase 4	8q24.3	Rothmund-Thompson syndrome	autosomal recessive	osteosarcoma, skin cancer
REST	RE1-SILENCING TRANSCRIPTION FACTOR	4q12	familial Wilms tumor	autosomal dominant	Wilms tumor
RET	Ret proto-oncogene	10q11.21	Multiple endocrine neoplasia 2A/2B; Familial medullary thyroid carcinoma; Hereditary paraganglioma/pheochromocytoma syndrome	autosomal dominant	medullary thyroid cancer, pheochromocytoma
RHBDF2	Rhomboid 5, homolog 2	17q25.1	Tylosis with esophageal cancer	autosomal dominant	esophageal cancer
RIT1	Ras like without CAAX 1	1q22	Noonan syndrome	autosomal dominant	leukemia
RMRP	RNA component of mitochondrial RNA processing endoribonuclease	9p13.3	Cartilage-hair hypoplasia syndrome	autosomal recessive	basal cell carcinoma, hematologic malignancies
RPL11	Ribosomal protein L11	1p36.11	Diamond-Blackfan syndrome	autosomal dominant	myelodysplastic syndrome, acute myeloid leukemia, osteosarcoma
RPL19	Ribosomal protein L19	17q12	Diamond-Blackfan syndrome	autosomal dominant	myelodysplastic syndrome, acute myeloid leukemia, osteosarcoma
RPL35A	Ribosomal protein L35a	3q29	Diamond-Blackfan syndrome	autosomal dominant	myelodysplastic syndrome, acute myeloid leukemia, osteosarcoma
RPL5	Ribosomal protein L5	1p22.1	Diamond-Blackfan syndrome	autosomal dominant	myelodysplastic syndrome, acute myeloid leukemia, osteosarcoma
RPS10	Ribosomal protein S10	6p21.31	Diamond-Blackfan syndrome	autosomal dominant	myelodysplastic syndrome, acute myeloid leukemia, osteosarcoma
RPS17	Ribosomal protein S17	15q25.2	Diamond-Blackfan syndrome	autosomal dominant	myelodysplastic syndrome, acute myeloid leukemia, osteosarcoma
RPS19	Ribosomal protein S19	19q13.2	Diamond-Blackfan syndrome	autosomal dominant	myelodysplastic syndrome, acute myeloid leukemia, osteosarcoma
RPS24	Ribosomal protein S24	10q22.3	Diamond-Blackfan syndrome	autosomal dominant	myelodysplastic syndrome, acute myeloid leukemia, osteosarcoma
RPS6	Ribosomal protein S6	9p22.1	Diamond-Blackfan syndrome	autosomal dominant	myelodysplastic syndrome, acute myeloid leukemia, osteosarcoma
RPS7	Ribosomal protein S7	2p25.3	Diamond-Blackfan syndrome	autosomal dominant	myelodysplastic syndrome, acute myeloid leukemia, osteosarcoma
RUNX1	Runt related transcription factor 1	21q22.12	Familial platelet disorder with associated myeloid malignancy	autosomal dominant	acute myeloid leukemia
SAMD9	Sterile alpha motif domain containing 9	7q21.2	MIRAGE syndrome	autosomal dominant	myelodysplastic syndrome, leukemia
SAMD9L	Sterile alpha motif domain containing 9 like	7q21.2	Ataxia-pancytopenia syndrome	autosomal dominant	myelodysplastic syndrome, acute myeloid leukemia
SBDS	SBDS, ribosome maturation factor	7q11.21	Schwachman-Diamond syndrome	autosomal recessive	myelodysplastic syndrome, myeloid leukemias
SDHA	Succinate dehydrogenase complex flavoprotein subunit A	5p15.33	Hereditary paraganglioma/pheochromocytoma syndrome	autosomal dominant	paraganglioma, pheochromocytoma
SDHAF2	Succinate dehydrogenase complex assembly factor 2	11q12.2	Hereditary paraganglioma/pheochromocytoma syndrome	autosomal dominant	paraganglioma, pheochromocytoma, neuroblastoma
SDHB	Succinate dehydrogenase complex iron sulfur subunit B	1p36.13	Hereditary paraganglioma/pheochromocytoma syndrome; Cowden syndrome	autosomal dominant	paraganglioma, pheochromocytoma, gastrointestinal stromal tumor, breast cancer, thyroid cancer, endometrial cancer, neuroblastoma
SDHC	Succinate dehydrogenase complex subunit C	1q23.3	Hereditary paraganglioma/pheochromocytoma syndrome	autosomal dominant	paraganglioma, pheochromocytoma, gastrointestinal stromal tumor, neuroblastoma
SDHD	Succinate dehydrogenase complex subunit D	11q23.1	Hereditary paraganglioma/pheochromocytoma syndrome; Cowden syndrome	autosomal dominant	paraganglioma, pheochromocytoma, gastrointestinal stromal tumor, breast cancer, thyroid cancer, endometrial cancer, neuroblastoma
SERPINA1	Serpin family A member 1	14q32.13	Alpha-1 antitrypsin deficiency	autosomal recessive	hepatocellular carcinoma
SH2B3	SH2B adaptor protein 3	12q24.12	Susceptibility to acute lymphoblstic leukemia	autosomal recessive	acute lymphoblstic leukemia
SH2D1A	SH2 domain containing 1A	Xq25	X-linked lymphoproliferative disease	X-linked recessive	lymphoma
SHOC2	SHOC2 leucine rich repeat scaffold protein	10q25.2	Noonan syndrome-like disorder with loose anagen hair	autosomal dominant	(unclear)
SLC25A13	Solute carrier family 25 member 13	7q21.3	Citrullinaemia	autosomal recessive	hepatocellular carcinoma
SLX4	SLX4 structure-specific endonuclease subunit	16p13.3	Fanconi anemia complementation group P	autosomal recessive	acute myeloid leukemia, squamous cell carcinoma (head, neck, GI, genital)
SMAD4	SMAD family member 4	18q21.2	Hereditary hemorrhagic telangiectasia; Juvenile polyposis syndrome	autosomal dominant	colorectal cancer, pancreatic cancer
SMARCA2	SWI/SNF related, matrix associated, actin dependent regulator of chromatin, subfamily a, member 2	9p24.3	Nicolaides-Baraitser syndrome	autosomal dominant	lung cancer, head and neck cancer
SMARCA4	SWI/SNF related, matrix associated, actin dependent regulator of chromatin, subfamily a, member 4	19p13.2	Coffin-Siris syndrome; Rhabdoid tumor predisposition syndrome	autosomal dominant	rhabdoid tumor (brain, kidney), schwannoma, small cell cancer of the ovary
SMARCB1	SWI/SNF related, matrix associated, actin dependent regulator of chromatin, subfamily b, member 1	22q11.23	Coffin-Siris syndrome; Rhabdoid tumor predisposition syndrome; Schwannamatosis	autosomal dominant	rhabdoid tumor (brain, kidney), schwannoma, small cell cancer of the ovary
SMARCE1	SWI/SNF related, matrix associated, actin dependent regulator of chromatin, subfamily e, member 1	17q21.2	Coffin-Siris syndrome; Meningioma predisposition syndrome	autosomal dominant	meningioma
SOS1	SOS Ras/Rac guanine nucleotide exchange factor 1	2p22.1	Noonan syndrome	autosomal dominant	rhabdomyosarcoma, other solid tumors, neuroblastoma
SOS2	SOS Ras/Rho guanine nucleotide exchange factor 2	14q21.3	Noonan syndrome	autosomal dominant	myelodysplastic syndrome, acute myeloid leukemia
SOX10	SRY-box 10	22q13.1	Waardenburg syndrome type 4C	autosomal dominant and autosomal recessive	melanoma
SPRED1	SPROUTY-RELATED EVH1 DOMAIN-CONTAINING PROTEIN 1	15q14	Legius syndrome	autosomal dominant	neurofibromas
SRY	Sex determining region Y	Yp11.2	Swyer syndrome	Y-linked	gonadoblastoma
STAT3	Signal transducer and activator of transcription 3	17q21.2	Hyper-immunoglobulin E syndrome	autosomal dominant	lymphoma
STK11	Serine/threonine kinase 11	19p13.3	Peutz-Jeghers syndrome	autosomal dominant	colorectal cancer, pancreatic cancer, breast cancer, ovarian cancer, cervical cancer
SUFU	SUFU negative regulator of hedgehog signaling	10q24.32	Gorlin syndrome; Medulloblastoma prdisposition syndrome; Meningioma predisposition syndrome	autosomal dominant and autosomal recessive	medulloblastoma, meningioma, basal cell carcinoma
TERC	Telomerase RNA component	3q26.2	Dyskeratosis congenita	autosomal dominant	myelodysplastic syndrome, leukemia
TERT	Telomerase reverse transcriptase	5p15.33	Dyskeratosis congenita	autosomal dominant and autosomal recessive	myelodysplastic syndrome, acute myeloid leukemia, melanoma, squamous cell carcinoma (head, neck, anorectal, genital)
TGFBR1	Transforming growth factor beta receptor 1	9q22.33	Multiple self-healing squamous epithelioma	autosomal dominant	squamous cell carcinoma (skin)
TINF2	TERF1 interacting nuclear factor 2	14q12	Dyskeratosis congenita	autosomal dominant	myelodysplastic syndrome, leukemia
TMEM127	Transmembrane protein 127	2q11.2	Familial pheochromocytoma	autosomal dominant	paraganglioma, pheochromocytoma
TP53	Tumor protein p53	17p13.1	Li-Fraumeni syndrome	autosomal dominant	pan-cancer
TRIM37	Tripartite motif containing 37	17q22	Mulibrey nanism syndrome	autosomal recessive	Wilms tumor
TRIP13	THYROID HORMONE RECEPTOR INTERACTOR 13	5p15.33	mosaic variegated aneuploidy (MVA) syndrome	autosomal recessive	kidney cancer, rhabdomyosarcomas, Wilms tumor
TSC1	TSC complex subunit 1	9q34.13	Tuberous sclerosis type 1	autosomal dominant	tumors of brain (giant cell astreocytoma, cortical tubers, subependymal nodules), kidney (angiomyolipoma, renal cell carcinoma, oncocytomas), heart (cardiac rhabdomyoma, and skin (angiofibromas)
TSC2	TSC complex subunit 2	16p13.3	Tuberous sclerosis type 2	autosomal dominant	tumors of brain (giant cell astreocytoma, cortical tubers, subependymal nodules), kidney (angiomyolipoma, renal cell carcinoma, oncocytomas), heart (cardiac rhabdomyoma, and skin (angiofibromas)
UROD	Uroporphyrinogen decarboxylase	1p34.1	Porphyria cutanea tarda	autosomal dominant and autosomal recessive	hepatocellular carcinoma
VHL	Von Hippel-Lindau tumor suppressor	3p25.3	von Hippel-Lindau syndrome; Hereditary paraganglioma/pheochromocytoma syndrome	autosomal dominant	hemangioblastoma (brain), clear cell renal cell carcinoma, pancreatic neuroendocrine tumor, paraganglioma, pheochromocytoma
WAS	Wiskott-Aldrich syndrome	Xp11.23	Wiskott-Aldrich syndrome	X-linked recessive	lymphoma
WRAP53	WD repeat containing antisense to TP53	17p13.1	Dyskeratosis congenita	autosomal recessive	myelodysplastic syndrome, leukemia
WRN	Werner syndrome RecQ like helicase	8p12	Werner syndrome	autosomal recessive	melanoma, soft tissue sarcomas, malignant fibrous histiocytomoa, thyroid cancer, myelodysplastic syndrome
WT1	Wilms tumor 1	11p13	Denys-Drash syndrome; Frasier syndrome; Familial Wilms tumor; WAGR syndrome	autosomal dominant	Wilms tumor, gonadoblastoma
XPA	XPA, DNA damage recognition and repair factor	9q22.33	Xeroderma pigmentosum group A	autosomal recessive	skin cancer
XPC	XPC complex subunit, DNA damage recognition and repair factor	3p25.1	Xeroderma pigmentosum group C	autosomal recessive	skin cancer
XRCC3	X-ray repair cross complementing 3	14q32.33	Hereditary breast cancer; Susceptibility to cutaneous malignant melanoma	autosomal dominant	breast cancer, melanoma
ZEB2	Zinc finger E-box binding homeobox 2	2q22.3	Mowat-Wilson syndrome	autosomal dominant	medulloblastoma, glioblastoma
