## Supplementary material for "Germline pathogenic variation impacts somatic alterations and patient outcomes in pediatric CNS tumors": TableS14

### Sheet: TableS14
Table S14. mean COSMIC v3.3 SBS mutational signature exposure levels in HGG H3 wildtype tumors with vs. without MMR gene germline P/LP variants
signature	signature etiology	broad_category	narrow_category	mean_exposure_MMR_P-LP_carriers	mean_exposure_other_HGG_H3_wt	exposure_diff	wilcox_stat	pvalue
SBS5	Unknown proposed clock-like	Aging	clock-like	0.0304405	0.20177	-0.17133	51.5	0.0198276
SBS3	Defective HR DNA repair; BRCA1/2 mutation	DNA repair deficiency	HR deficiency	0.108727	0.198283	-0.0895558	71	0.0925854
SBS87	Thiopurine chemotherapy treatment	Therapy exposure	Chemotherapy	0	0.0300666	-0.0300666	99	0.252588
SBS18	Reactive oxygen species	ROS	ROS	0.0206369	0.0438446	-0.0232077	104.5	0.48797
SBS31	Platinum treatment	Therapy exposure	Platinum	0	0.0218476	-0.0218476	102	0.291399
SBS90	Duocarmycin exposure	Therapy exposure	Duocarmycin	0	0.0192632	-0.0192632	120	0.749887
SBS39	Unknown	Unknown	Unknown	0	0.0149077	-0.0149077	108	0.387798
SBS25	Chemotherapy	Therapy exposure	Chemotherapy	0	0.0110294	-0.0110294	111	0.448797
SBS85	Activity of activation-induced cytidine deaminase, indirect	Cytidine deaminase	Cytidine deaminase	0.0281288	0.0372254	-0.00909652	114	0.756749
SBS32	Azathioprine treatment	Therapy exposure	Azathioprine	0	0.00689546	-0.00689546	111	0.448797
SBS20	POLD1 mutation and MMR deficiency	DNA repair deficiency	POLD1 & MMR deficiency	0	0.00636579	-0.00636579	120	0.749887
SBS13	APOBEC activity	APOBEC	APOBEC	0	0.00610665	-0.00610665	114	0.522543
SBS35	Platinum treatment	Therapy exposure	Platinum	0	0.00413195	-0.00413195	117	0.616174
SBS2	APOBEC activity	APOBEC	APOBEC	0	0.00233018	-0.00233018	120	0.749887
SBS10b	POLE mutation	DNA repair deficiency	POLE mutation	0	0.00164827	-0.00164827	120	0.749887
SBS11	Temozolomide treatment	Therapy exposure	TMZ treatment	0	0.00161319	-0.00161319	120	0.749887
SBS36	Defective base excision repair; MUTYH mutation	DNA repair deficiency	BER deficiency	0	0.00160075	-0.00160075	120	0.749887
SBS86	Unknown chemotherapy treatment	Therapy exposure	Chemotherapy	0	0.00150995	-0.00150995	120	0.749887
SBS10a	POLE mutation	DNA repair deficiency	POLE mutation	0	0	0	123	NA
SBS10c	Defective POLD1 proofreading	DNA repair deficiency	POLD1 deficiency	0	0	0	123	NA
SBS10d	Defective POLD1 proofreading	DNA repair deficiency	POLD1 deficiency	0	0	0	123	NA
SBS44	Defective DNA mismatch repair	DNA repair deficiency	MMR deficiency	0	0	0	123	NA
SBS1	Deamination of 5-methylcytosine	Aging	5-mC deamination	0.124495	0.123875	0.000620363	100	0.465894
SBS26	Defective DNA mismatch repair	DNA repair deficiency	MMR deficiency	0.0334782	0.0301051	0.0033731	143	0.342444
SBS30	Defective base excision repair; NTHL1 mutation	DNA repair deficiency	BER deficiency	0.0120103	0.00858163	0.0034287	133	0.531514
SBS9	In part, polymerase n activity	Replication deficiency	Poln	0.0256309	0.0195132	0.00611774	125.5	0.918017
SBS84	Activity of activation-induced cytidine deaminase	Cytidine deaminase	Cytidine deaminase	0.0221739	0.00443493	0.0177389	140	0.132623
SBS21	Defective DNA mismatch repair	DNA repair deficiency	MMR deficiency	0.0501507	0.0155021	0.0346485	151	0.130583
SBS6	Defective DNA mismatch repair	DNA repair deficiency	MMR deficiency	0.0842598	0.0113759	0.0728839	154	0.11648
SBS14	POLE mutation and MMR deficiency	DNA repair deficiency	POLE & MMR deficiency	0.0849248	0.00742181	0.077503	160	0.00603653
SBS15	Defective DNA mismatch repair	DNA repair deficiency	MMR deficiency	0.179949	0.0325935	0.147355	170	0.0383449
