## Supplementary material for "Germline pathogenic variation impacts somatic alterations and patient outcomes in pediatric CNS tumors": TableS15

### Sheet: TableS15
Table S15. Tumor mutation burden - mean methylation correlation coefficients by pediatric CNS tumor histology
Histology	TMB-mean methylation pearson correlation	p-value
Other high-grade glioma	-0.510269	0.000472809
Low-grade glioma	0.130481	0.0572712
Germ cell tumor	-0.533614	0.0909202
Non-neoplastic tumor	-0.346606	0.097063
Other CNS embryonal tumor	-0.557682	0.118715
DIPG or DMG	-0.254968	0.218687
Craniopharyngioma	-0.205837	0.221622
Neurofibroma plexiform	-0.307686	0.3306
Choroid plexus tumor	-0.240795	0.368988
Atypical Teratoid Rhabdoid Tumor	0.185461	0.385596
Mixed neuronal-glial tumor	-0.0993382	0.409813
Ependymoma	0.0903991	0.46691
Other tumor	-0.1603	0.476086
Schwannoma	0.166109	0.605887
Mesenchymal tumor	-0.0606624	0.811019
Meningioma	0.026331	0.907404
Medulloblastoma	-0.0108995	0.91787
