## Supplementary material for "Germline pathogenic variation impacts somatic alterations and patient outcomes in pediatric CNS tumors": TableS16

### Sheet: TableS16
Table S16. Median event-free and overall survival in CPG P/LP carriers versus non-carriers
group	type	P-LP carrier median survival, years	non-P-LP carrier median survival, years	Hazard ratio	p-value	Lower CI	Upper CI
Atypical Teratoid Rhabdoid Tumor	Overall survival	1.10746	1.8412	0.59671	0.620247	0.0774084	4.59979
DIPG or DMG	Overall survival	1.18686	0.892539	0.640548	0.382196	0.235868	1.73954
Ependymoma	Overall survival	10.2615	Not reached	0.978201	0.983731	0.117606	8.1363
EPN, PF A	Overall survival	1.68378	Not reached	2.91668	0.358871	0.296357	28.7053
High-grade glioma	Overall survival	2.34086	3.42231	0.662824	0.584821	0.151598	2.89803
HGG, H3 WT	Overall survival	1.57426	3.42231	1.05507	0.943326	0.240642	4.62587
Medulloblastoma	Overall survival	10.5736	9.09788	0.141315	0.000259451	0.0494544	0.403808
MB, Group3	Overall survival	7.08966	1.18549	0.181716	0.038136	0.0362495	0.910929
MB, SHH	Overall survival	Not reached	4.12868	0.223094	0.103289	0.0366995	1.35617
Atypical Teratoid Rhabdoid Tumor	Event-free survival	0.429843	0.724162	1.78128	0.483658	0.354101	8.96062
DIPG or DMG	Event-free survival	0.384668	0.620123	0.962416	0.939914	0.35544	2.60591
Ependymoma	Event-free survival	Not reached	3.0527	0.214287	0.133294	0.0286792	1.60112
EPN, PF A	Event-free survival	0.260096	2.81725	0.808899	0.839817	0.103461	6.32429
High-grade glioma	Event-free survival	0.706366	1.27858	0.713886	0.53983	0.243044	2.09687
HGG, H3 WT	Event-free survival	0.706366	1.32238	0.789695	0.676407	0.260573	2.39325
Low-grade glioma	Event-free survival	4.99932	9.56331	1.15523	0.661984	0.604937	2.20611
LGG, BRAF V600E	Event-free survival	2.89117	9.56331	1.02926	0.973387	0.189133	5.60118
LGG, BRAF fusion	Event-free survival	2.91855	11.3101	2.6145	0.0359424	1.06508	6.41793
LGG, Other alteration	Event-free survival	10.5079	6.05339	0.636363	0.470093	0.186672	2.16936
Medulloblastoma	Event-free survival	Not reached	3.92882	0.289695	0.00592058	0.119883	0.700042
MB, Group3	Event-free survival	1.14716	0.678987	0.715725	0.575872	0.22174	2.31019
MB, Group4	Event-free survival	Not reached	5.53593	0.160445	0.0813003	0.0205037	1.25551
MB, SHH	Event-free survival	Not reached	2.85421	0.115542	0.0648135	0.0116925	1.14175
Mixed neuronal-glial tumor	Event-free survival	1.99863	7.34565	2.36494	0.280567	0.495245	11.2932
GNG/GNT, BRAF V600E	Event-free survival	1.31691	6.74059	9.94987	0.10468	0.620186	159.63
GNG/GNT, Other alteration	Event-free survival	Not reached	6.96783	1.36348	0.77749	0.15877	11.7092
Meningioma	Event-free survival	17.8042	6.64476	0.318396	0.206612	0.0539034	1.88069
Neurofibroma plexiform	Event-free survival	12.0684	0.731006	0.166898	0.05155	0.0275217	1.01211
